# COVIDHunter: An Accurate, Flexible, and Environment-Aware Open-Source COVID-19 Outbreak Simulation Model

**DOI:** 10.1101/2021.02.06.21251265

**Authors:** Mohammed Alser, Jeremie S. Kim, Nour Almadhoun Alserr, Stefan W. Tell, Onur Mutlu

## Abstract

**Motivation:** Early detection and isolation of COVID-19 patients are essential for successful implementation of mitigation strategies and eventually curbing the disease spread. With a limited number of daily COVID-19 tests performed in every country, simulating the COVID-19 spread along with the potential effect of each mitigation strategy currently remains one of the most effective ways in managing the healthcare system and guiding policy-makers. We introduce *COVIDHunter*, a flexible and accurate COVID-19 outbreak simulation model that evaluates the current mitigation measures that are applied to a region and provides suggestions on what strength the upcoming mitigation measure should be. The key idea of COVIDHunter is to quantify the spread of COVID-19 in a geographical region by simulating the average number of new infections caused by an infected person considering the effect of external factors, such as environmental conditions (e.g., climate, temperature, humidity) and mitigation measures.

**Results:** Using Switzerland as a case study, COVIDHunter estimates that the policy-makers need to keep the current mitigation measures for at least 30 days to prevent demand from quickly exceeding existing hospital capacity. Relaxing the mitigation measures by 50% for 30 days increases both the *daily* capacity need for hospital beds and *daily* number of deaths exponentially by an average of 23.8 ×, who may occupy ICU beds and ventilators for a period of time. Unlike existing models, the COVIDHunter model accurately monitors and predicts the daily number of cases, hospitalizations, and deaths due to COVID-19. Our model is flexible to configure and simple to modify for modeling different scenarios under different environmental conditions and mitigation measures.

**Availability:** https://github.com/CMU-SAFARI/COVIDHunter

**Supplementary information:** Supplementary data is available at *Bioinformatics* online.
