## Supplementary material for "COVIDHunter: An Accurate, Flexible, and Environment-Aware Open-Source COVID-19 Outbreak Simulation Model": README.xlsx

### Sheet: instructions-4-supp-excel-files
File Name:	Tab Name:	Description:
ComparisonToOtherModels.xlsx	R	Raw data of reproduction number as calculated by COVIDHunter and state-of-the-art models
	Cases	Raw data of daily number of COVID-19 cases as calculated by COVIDHunter and state-of-the-art models
	Hospitalizations	Raw data of daily number of COVID-19 hospitalizations as calculated by COVIDHunter and state-of-the-art models
	Death	Raw data of daily number of COVID deaths as calculated by COVIDHunter and state-of-the-art models
	Different-M(t)	Evaluating the Effect of Different Mitigation Coefficient Values on COVIDHunter's Predicted Number of Cases, Hospitalizations, and Deaths
SimulationResulsForSwitzerland.xlsx	Switzerland	Raw data of observed COVID-19 statistics and Expected number of cases based on hospitalizations data and based on death data
	cases,death,hosp	Raw data of 1) Expcted cases basedon hospitalizations and deaths, 2) X when using CTC and CRW, 3) Y when using CTC and CRW, 3) COVIDHunter's predicted numbr of cases, 4) COVIDHunter's predicted numbr of hospitalizations, 5) COVIDHunter's predicted numbr of deaths.
	CRW_100%	COVIDHunter's predicted number of uninfected persons, daily cases, active cases, contagious, immune, and infected travelers for a mitigaation coefficient of 0.35, 0.4, 0.5, 0.6, and 0.7, CRW environmental condition, and a certainty rate level of 100%
	CRW_50%	COVIDHunter's predicted number of uninfected persons, daily cases, active cases, contagious, immune, and infected travelers for a mitigaation coefficient of 0.35, 0.4, 0.5, 0.6, and 0.7, CRW environmental condition, and a certainty rate level of 50%
	CTC_100%	COVIDHunter's predicted number of uninfected persons, daily cases, active cases, contagious, immune, and infected travelers for a mitigaation coefficient of 0.35, 0.4, 0.5, 0.6, and 0.7, CTC environmental condition, and a certainty rate level of 100%
	CTC_50%	COVIDHunter's predicted number of uninfected persons, daily cases, active cases, contagious, immune, and infected travelers for a mitigaation coefficient of 0.35, 0.4, 0.5, 0.6, and 0.7, CTC environmental condition, and a certainty rate level of 50%
	CTC_10%	COVIDHunter's predicted number of uninfected persons, daily cases, active cases, contagious, immune, and infected travelers for a mitigaation coefficient of 0.35, 0.4, 0.5, 0.6, and 0.7, CTC environmental condition, and a certainty rate level of 50%
	R_number	COVIDHunter's predicted R number for different M(t) values and different environmental condition approaches
	Oxford-stringency-index	Strength of daily mitigation measures applied in Switzerland as calculated by Oxford Stringency Index
	Mitigation_Coefficient	Strength of daily mitigation measures applied in Switzerland as calculated by COVIDHunter
	Hospitalization X	Details of how we calculate the X (hospitalizations-to-cases ratio) value for validation purposes
	ExcessDeaths	details of how we calculate the number of excess deaths for the year of 2020
